# What is the relationship between raising the minimum legal sales age of tobacco above 20 and cigarette smoking? A systematic review

**DOI:** 10.1101/2023.10.18.23296747

**Authors:** Nathan Davies, Ilze Bogdanovica, Shaun McGill, Rachael L Murray

**Author notes:** **Corresponding author**, 0115 844 1514.

## Abstract

**Objectives:** To determine whether raising the minimum legal sales age of tobacco (MLSA) to 20 or above is associated with reduced prevalence of smoking compared to an MLSA set at 18 or below through systematic review.

**Data sources:** Following a pre-registered protocol on PROSPERO (ref: CRD42022347604), six databases of peer-reviewed journals were searched from January 2015 to September 2023. Backwards and forwards reference searching was conducted.

**Study selection:** Studies that assessed the association between MLSAs of 20 and above with cigarette smoking or cigarette sales for children and young people aged 11-20. Assessments on e-cigarettes were excluded.

**Data extraction:** Pairs of reviewers independently extracted study data and used ROBINS-I to assess risk of bias.

**Data synthesis:** Narrative methods were used to synthesise findings. 19 studies were reviewed, from which 26 effect estimates were extracted. All studies evaluated Tobacco 21 laws in the United States. Just under half of estimates found a statistically significant association with reduced current cigarette smoking or sales, just over half found no statistically significant association, and one estimate found an association with increased cigarette smoking. The positive association appeared to be stronger for older age groups, those from a Hispanic/Latinx background and those with lower education. The degree of study bias was variable.

**Conclusions:** There is evidence that raising the MLSA for tobacco to 21 reduces cigarette sales and current cigarette smoking amongst those aged 11-20 and has potential to reduce health inequalities. Further research beyond the United States would support generalisability to other settings.
