## Supplementary material for "What is the relationship between raising the minimum legal sales age of tobacco above 20 and cigarette smoking? A systematic review": SuppFile3_data extraction

### Sheet: Data extraction
Study details						Study location				Population							Intervention					Outcome
Study title	Risk of bias	First author	Year of publication	Design	Funding source	Country of study	Region/state/locality of study	Date of intervention	Date of data collection	Sample size	Data source	Sex	Age profile	Ethnicity	Socio-economic status/education	LGBTQ+ status	Name of law	Type of regulation	Approach to enforcement	Populations affected	Exempted populations	Measurements chosen	Exposed population	Comparator population	Approach to data analysis	Outcome measure	Relative and absolute difference between target population and comparator	Estimate adjusted for:	Smoking rates amongst target population	Was there significant association?
Tobacco-21 laws and young adult smoking: quasi-experimental evidence	Serious	A. Friedman	2019	One-off cross-sectional	1) National Institute on Drug Abuse 2)Food and Drug Administration	USA	Hawaii, California, New Jersey, Chicago (IL), Columbus (OH), Kansas City (MO) - intervention. All other states covered excepting Massachussets and New York	Varies by location	Nov 2016 to May 2017	n = 1869 (307 exposed, 1562 unexposed)	Bespoke survey commissioned for research through Qualtrics	Male n = 1095 (58.6%)	18 - 20 (n = 911), 21-22 (n = 958)	White only (n = 1449) Black (n = 219) Other (n = 215) Multiple (n = 72)	At least one parent attended college: n = 1106 (15.9%)	Not reported	Varies across locality	City and state level	Varies across locality	Varies across localities	Varies across localities	Self-reported recent smoking (past 30-days) Current established smoking (recent smoking and life-time consumption of at least 100 cigarettes)	18-20 in Tobacco-21 area who have ever tried a cigarette	21-22 in Tobacco-21 area who have ever tried a cigarette	Logistic regression	Odds ratio	Recent smoking: OR 0.61 (CI 0.42, 0.89) Current smoking: OR 0.6 (CI 0.39, 0.92)	Controlled for comprehensive smoke-free indoor air laws, male sex, race, Hispanic ethnicity, urbanicity, parent college status, and student status	18-20, Tobacco-21 area: Recent smoking: 45.9% Current smoking: 28.4%	Yes, reduced odds for both recent smoking and current established smoking
Impact of New York City's 2014 Increased Minimum Legal Purchase Age on Youth Tobacco Use	NI	J. Macinko	2018	Repeated cross-sectional	Not reported	USA	New York City, NY, New York State, and 4 Florida cities.	2014-08-01	2008-2016	n =76,688. Breakdown by exposed/non-exposed not given.	Youth Tobacco Survey	Not reported although controlled for in analysis	Grades 7-12	Not reported although controlled for in analysis	Not reported, although results controlled for self-reported weekly income	Not reported	Tobacco 21 Local Law 94	New York City: Prohibits retailers from selling cigarettes, other tobacco products (such as cigars, cigarillos, smokeless tobacco, snus and tobacco-containing shisha), as well as e-cigs and components	Retailers must displays signs. Fines of between $500-$2000 for breaking the law.	New York City residents	None	Self-reported use of any tobacco product (past 30-days) and current cigarette use (past 30 day)	7-12 graders living in New York City	7-12 graders year olds living in New York State	Difference-in-difference analysis	Adjusted prevalence ratio	Currrent smoking (cigarette, smokeless or cigar): APR 1.42 (CI 1.12-1.79) Current smoking (cigarette only) APR 1.25 (0.88, 1.76)	NYC fixed effect, year, self-reported weekly income, grade, gender, and race/ethnicity	7.1%, CI 5.69 - 8.76 (2016)	Higher odds of current smoking for those exposed to NYC T21 policy but not statistically significant
Impact of New York City's 2014 Increased Minimum Legal Purchase Age on Youth Tobacco Use	Serious	J. Macinko	2018	Repeated cross-sectional	Not reported	USA	New York City, NY and 4 Florida cities.	2014-08-01	2007-2015	n =71,214. Breakdown by exposed/non-exposed not given.	Youth Risk Behaviour Survey	Not reported although controlled for in analysis	Grades 9-12	Not reported although controlled for in analysis	Not reported	Not reported	Tobacco 21 Local Law 94	New York City: Prohibits retailers from selling cigarettes, other tobacco products (such as cigars, cigarillos, smokeless tobacco, snus and tobacco-containing shisha), as well as e-cigs and components	Retailers must displays signs. Fines of between $500-$2000 for breaking the law.	New York City residents	None	Self-reported use of any tobacco product (past 30-days) and current cigarette use (past 30 day)	9-12 graders living in New York City	9-12 graders year olds living in 4 cities in Florida	Difference-in-difference analysis	Adjusted prevalence ratio	Current smoking (cigarette, smokeless or cigar: APR 1.18 (1.00, 1.39) Current smoking (cigarette only) APR 1.40 (1.10, 1.80)	NYC fixed effect, year, self-reported weekly income, age, gender, and race/ethnicity	10.19%, CI 9.88 - 12.07 (2015)	Higher odds of current smoking for those exposed to NYC T21 policy and statistically significant
Evaluation of Restrictions on Tobacco Sales to Youth Younger Than 21 Years in Cleveland, Ohio, Area	Moderate	E. Trapl	2022	Repeated cross-sectional	CDC, Ohio Department of Health, Drug-free Community Coalitions, Office of Population Affairs, Cleveland Foundation, Sisters of Charity Foundation, George Gund Foundation, Mount Sinai Foundation, St Luke's Foundation	USA	Cleveland, OH, and first-ring suburbs of Cleveland	2016-04-01	2013-2019	n = 12616 (Cleveland = 7064, first-ring suburbs = 5552)	Cleveland-Cuyahoga County Youth Risk Behavior Survey	Cleveland: Male n = 3524 (48%), Female n = 3507 (52%) FRS: Male n = 2750 (48.7%) Female n= 2786 (51.3 %)	Cleveland: 9th grade: n = 2179 (34.0%) 10th: n = 1804 (24.8%) 11th: n = 1463 (19.7%) 12th: n = 1545 (21.5%) FRS: 9th grade: n = 1623 (28.5%) 10th: n = 1673 (24.4%) 11th: n = 1205 (21.8%) 12th: n = 981 (25.3%)	Cleveland: Black n = 3971 (75.1%) Hispanic n = 1433 (12.6%) White n = 618 (12.2%) FRS: Black n = 2000 (53.1%) Hispanic n = 436 (1.1%) White n = 2138 (45.8%)	Not reported	Not reported	Ordinance No. 737-15	No individual may give, sell or distribute cigarettes, tobacco products, alternative nicotine products, or rolling paper to anyone under age of 21.	Penalties for a violation are a 4th degree misdemeanor with a penalty of 30 days imprisonment and/or a $250 fine. A subsequent violation will be classified as a 3rd degree misdemeanor carrying a penalty of 60 days imprisonment and/or a $500 fine.	Cleveland City residents	None	Self-reported use of cigarettes, cigars or e-cigarettes (past 30-days)	9-12 graders living in Cleveland post-T21 law implementation	9-12 graders living in first-ring suburbs post-T21 law implementation	Difference-in-difference logistic regression analysis	Adjusted absolute risk difference	Adjusted current cigar use (β = 0.18 [SE, 0.05]; P< .001) (greater decline in Cleveland). Adjusted current cigarette use (β = 0.04 [SE, 0.07]; P=.56) (no difference)	Grade level, race and ethnicity	N, (%), (95% CI) CLEVELAND: Curent cigarette use before T21 (2015): 4874 (9.1) (8.1 - 10.1) Current cigaratte use after T21: 5895 (4.5) [3.9 - 5.1] Current cigar use before T21: (2015): 5877 (21.3) (20.0-22.5) Current cigar use after T21 : 5784 (16.8) (15.6-17.9) FIRST RING SUBURBS CLEVELAND: Curent cigarette use before T21 (2015): 2312 (11) (9.4 - 12.6) Current cigaratte use after T21: 4040 (5.8…	Statitically lower odds of cigar use, lower use of cigarette use but not significant
Associations of California's Tobacco 21 Minimum Sales Age Law with Tobacco Use among Sexual Minority Adolescents: A Trends Analysis	Moderate	G. García-Ramírez	2022	Repeated cross-sectional	National Institute on Alcohol Abuse and Alcoholism (NIAAA) from NIH	USA	California	2016-06-01	2013/14 - 2018/19	n =2229401	California Healthy Kids Survey	Different reports in supplementary and main text. 48% female (main text) 50.3% (supplementary table) n = 1,090,562	Main text: 7 grade: n = 757, 796 (36%) 9 grade: n = 793,143 (34%) 11 grade: n = 707,409 (30%) Supplementary table: 7 = 33.5%, 9 = 35.2%, 11 = 31.4%	White n = 641,557 (28.4%) American Indian/ Alaska Native n = 82,384 (3.7%) Asian American n = 256,797 (11.4%) Black/African American n = 97,618 (4.3%) Native Hawaiian/ Pacific Islander n = 40,308 (1.8%) Multi-racial n = 896,004 (39.7%) Unknown n = 240,680 (10.7%)	Not reported	Sexual minority = 321,930 (12%) - reported as 10.4% in supplementary table	SB-7 Tobacco products: minimum legal age	Outlaws sells, gives, or in any way furnishes to another person who is under 21 years of age any tobacco, cigarette, cigarette papers, blunts wraps, or any other preparation of tobacco, or any other instrument or paraphernalia that is designed for the smoking or ingestion of tobacco, products prepared from tobacco, or any controlled substance,	Fines between $400-$6000	California residents	Military personnel	Self-reported past 30-day cigarette, e-cigarette and smokeless tobacco use (0 or 1) Self-reported lifetime cigarettee smoking - cigarette, e-cigarette and smokeless tobacco use	7, 9, and 11 graders in public school in California post-law implementation	7, 9, and 11 graders in public school in California pre-law implementation	Multilevel mixed-effects logistic regression	Adjusted odds ratio	Cigarette past 30-day use, from Model 1, T21: 0.98 (0.94, 1.03) Cigarette lifetime use, Model 1 T21, 1.33 (1.29, 1.37)	Use of other tobacco products, survey year, sex, grade, race and ethnicity	TOTAL SAMPLE Past 30-day use (cigarettes) - 72,300 (3.3%) 30-day smokeless tobcaco - 43,979 (2%) Lifetime use (cigarettes) - 159,537 (7.3%) Lifetime use (smokeless tobacco) - 86,938 (4%) SEXUAL MINORITY Past 30-day use (cigarettes) - 23,525 (% not given) 30-day smokeless tobcaco - 14,938 Lifetime use (cigarettes) - 41,745 Lifetime use (smokeless tobacco) - 21,760 Breakdown pre-and post-21 also pr…	Not for 30-day cigarette use. Statistically significantly higher odds of lifetime cigarette use for those exposed to T21)
Do Local Tobacco-21 Laws Reduce Smoking Among 18 to 20 Year-Olds?	Moderate	A. Friedman	2020	Repeated cross-sectional	Evidence for Action grant from the Robert Wood Johnson Foundation	USA	44 states and Washington, DC	Varying	2011-2016	18-20 (exposed) n = 25066 23-25 (unexposed) n = 31 535	Behavioral Risk Factor Surveillance System’s (BRFSS) Selected Metropolitan/Micropolitan Area Risk Trends (SMART) data.	48.3% female	18-20: n = 25066 23-25: n = 31 535	White: 62.5% Black: 15.7% Asian: 8.5% Native Hawaiian/Pacific Islander: 0.7% American Indian/Alaska Native: 2.3% Multiple races: 2.6% Other race: 4.0% Hispanic: 23.9%	Annual household income was recorded but not reported in summary statistics	Not reported	Varies across locality	Varies across locality	Varies across locality	Varies across locality	Varies across localities	Current established smoking, measured by respondents who have both consumed at least 100 cigarettes in their lifetime and report currently smoking either “some days” or “daily.”	18-20 year olds on a scale between 0% and 83%	23-25 year olds	Difference-in-difference analysis	Adjusted absolute risk difference	Tobacco-21 policy using triple-difference analysis (ages 18-20 vs 23-25) = -0.252 reduction (no CI provided) TOBACCO-21 policy covering entire MMS = -0.0306 reduction in 18-20 year olds (CI -0.0548 to -0.0063) - difference in difference, 18-20 T21 policy partially covering MMSA= 1.2 percentage point reduction in 18-20 compared to unexposed 18-20 (estimate based on: effect of full exposure by prop…	General time trends, time-invariant locality effects, California T21 law , year of age, female sex, race, student at interview, have health insurance, completed survey by cell phone, annual household income, state cigarette taxes, likelihood of exposure to smokefree indoor restrictions, indicator for 18yo living in area with T-19 restrictions	Smoking status is reported by 54,371 of the sample’s 56, 601 respondents, with 12% of 18- to 20-year- olds and 21% of 23- to 25-year-olds reporting current established smoking at interview.	Yes, percentage point reduction in 18-20 year olds
A Rapid Evaluation of the US Federal Tobacco 21 (T21) Law and Lessons From Statewide T21 Policies: Findings From Population-Level Surveys: BRFSS data	Serious	I. Agaku	2022	One-off cross-sectional	Explicitly reported no external funding	USA	49 states, excepting New Jersey	Varying	2019	n = 10146	Behavioral Risk Factor Surveillance System (BRFSS)	Not reported	18-20	Asian, non-Hispanic: n = 531 Black, non-Hispanic: n = 809 Hispanic: n = 1,995 Other: n = 792 White, non-Hispanic: n = 5,920	Income was recorded but not reported	Not reported		Varies across locality	Varies across locality	Varies across locality	Varies across localities	Having smoked at least 100 cigarettes Being a current cigarette smoker (smoke up to 100 + smoke some or every day) Smoking cigarettes daily (smoke at least 100 and smoke every day)	18-20 year olds in states with a T21 law implemented one year before federal T21 on December 20, 2019 (California, Hawaii, Maine, Massachusetts, New Jersey, and Oregon)	18-20 year olds in states without a T21 law in place at least 1 year before federal law, excepting New Jersey	?	Adjusted prevalence ratio	Smoked up to 100 cigarettes = 0.71 (0.53 - 0.94) Smoke cigarettes daily = 0.41 (0.23 - 0.74) Current cigarette smokers (daily or nondaily) = 0.58 (0.39 - 0.74)	binge drinking, sex, income	Not reported	Yes, lower likelihood for current smoking
A Rapid Evaluation of the US Federal Tobacco 21 (T21) Law and Lessons From Statewide T21 Policies: Findings From Population-Level Surveys: APR data	Serious	I. Agaku	2022	One-off cross-sectional	Explicitly reported no external funding	USA	49 states, excepting Massachusetts	Varying	2019	n = 182491	Youth Risk Behaviour Survey	Not reported	Grades 9-12	Asian, non-Hispanic: n = 8,547 Black, non-Hispanic: n = 22,634 Hispanic: n = 34,241 Other: n = 16,0266 White, non-Hispanic: n 95,945	Not reported	Not reported	Varies across locality	Varies across locality	Varies across locality	Varies across locality	Varies across localities	Current (past 30 days) cigar smoking Current smokeless tobacco use Current cigarette smoking (smoking at least once in last 30 days) Current heavy cigarette smoking (at least 11 cigarettes per day)	18-20 year olds in states with a T21 law implemented one year before federal T21 on December 20, 2019 (California, Hawaii, Maine, New Jersey)	18-20 year olds in states without a T21 law in place at least 1 year Massachusetts	?	Adjusted prevalence ratio	Current (past 30 days) cigar smoking 0.81 (0.70-0.94) Current smokeless tobacco use 1.54 (0.77-3.12) Current cigarette smoking (smoking 21 of the last 30 days) 0.70 (0.52-0.93) Current heavy cigarette smoking (≥11 cigarettes per day) 0.62 (0.16-2.42)	grade, race, alcohol use, sex	Not reported	Yes, lower likelihood for current smoking
Smoking behavior in 18-20 year-olds after tobacco 21 policy implementation in California: A difference-in-differences analysis with other states (18-20 pre and post)	Serious	M. Dove	2021	Repeated cross-sectional	Declared no specific grants	USA	California, Iowa, Montana, Nebraska, New Mexico, North Dakota, South Dakota, Washington, and Wisconsin	2016	2012-2019	n = 15,677 (adjusted cohort)	Behavioral Risk Factor Surveillance Study	CA 18-20 pre-policy/CA 18-20 post-policy/ref states pre-policy/ref states post-policy (%) Male: (53.3, 52.5, 50.5, 53.4)	18-20: n = 15,863 21-23: n = 3,290	CA 18-20 pre-policy/CA 18-20 post-policy/ref states pre-policy/ref states post-policy (%) Non-Hispanic White: (29.6, 27.0, 68.4, 66.6) Non-Hispanic Black: (4.5, 4.3, 4.2, 4.8) Non- Hispanic Other/multiple: (4.0, 3.4, 5.4, 5.5) Non-Hispanic Asian/Pacific Islander/Native Hawaiian: (18.9, 22.9, 7.1, 8.4) Hispanic: (43, 42.5, 14.8, 14.7)	CA 18-20 pre-policy/CA 18-20 post-policy/ref states pre-policy/ref states post-policy (%) Less than high school: (11.7, 10.0, 20.0, 17.1) High school graduate: (47.4, 50.1, 42.9, 46.7) Some college or college graduate: (40.9, 39.9, 37.1, 36.2)	Not reported	SB-7 Tobacco products: minimum legal age	Outlaws sells, gives, or in any way furnishes to another person who is under 21 years of age any tobacco, cigarette, cigarette papers, blunts wraps, or any other preparation of tobacco, or any other instrument or paraphernalia that is designed for the smoking or ingestion of tobacco, products prepared from tobacco, or any controlled substance,	Fines between $400-$6000	California residents	Military personnel	Ever smoking (at least 100 cigarettes) Current smokers (at least 100 cigarettes, every day or some days) Current smoker - daily Current smoker - nondaily	18-20 year olds post-policy in California	21-23 year olds post policy in California 18-23 year olds post policy in 8 states (IA, MT, NE, NM, ND, SD, WA, WI)	Difference-in-difference analysis using adjusted logistic regression	Adjusted odds ratio	18-20 in California compared to referent states, D-I-D estimates: Ever smoker = 1.07 (0.83, 1.37) Current smoker = 1.01 (0.76, 1.34) Current smoker - daily = 0.8 (0.57, 1.14) Current smoker - nondaily = 1.18 (0.78, 1.78)	gender, race/ethnicity, education	18 - 20 in CA, 2012: 13.9% 18 - 20 in CA, 2019: 6.2%	Only in 1 of 8 analyses - current daily smoking in 18-20 year olds in California compared to 21-23 year olds in California. No statistically significant effect in other analyses.
Tobacco 21 laws may reduce smoking and tobacco-related health disparities among youth in the U.S	Moderate	M. Colston	2022	Repeated cross-sectional	National Institutes of Health	USA	All states	Varying	2014-2019	n =262632	Monitoring the Future	Weighted descriptive stats, by grade 8/10/12: Female (50.8%, 50.4%, 51.3%) Male (49.2%, 49.6%, 48.7%)	8 grade: n = 92,922 10 grade: n = 88,628 12 grade: n = 81,082 -	For past 30-day smoking outcome, Grade 8/Grade 10/Grade 12 (%): Non-Hispanic White: (44.1, 50.5, 51.6) Non-Hispanic Black: (13.0, 13.0, 12.7) Hispanic: (23.6, 18.8, 20.0) Non- Hispanic Asian: (4.8, 4.8, 4.2) Non-Hispanic Other: (14.6, 12.9, 11.2)	Parents' highest education, for past 30-day smoking outcome. Grade 8/Grade 10/Grade 12 (%): Less than high school: (10.7, 9.6, 11.2) High school: (18.0, 16.8, 18.8) Some college: (14.7, 16.2, 18.8) College or greater: (56.6, 57.4, 50.5)	Not reported	Varies across locality	Varies across locality	Varies across locality	Varies across locality	Varies across locality	Past 30-day smoking first cigarette smoking initiation in current grade, if not previously initiated daily cigarette smoking initiation in current grade, if not previously initiated daily smoking	8,10, 12 graders with proportional T21 coverage by local, county or state law	8,10, 12 graders with no coverage by local, county or state law	Poisson regression model	Adjusted risk ratio	Smoking participation 0.74 (0.60,0.91) 12 graders (with multiple imputation) (most adjusted model) Daily smoking initation: 0.6 (0.36,1.16)	Gender, age, race/ethnicity, parents’ highest education, living arrangement, mother’s employment, high school program type, hours worked per week, weekly earnings from allowances or other sources, grade of smoking cigarette for first time, grade of starting daily smoking, having 5 or more drinks in a row over the past 2 weeks, marijuana use in the past 30 days, the year of survey administration, …	2.8% of 8th graders, 5.9% of 10th graders, and 10.8% of 12th graders reported smoking in the past 30 days.	In main model, statistically significant effect found for lower smoking participation amongst 12 graders exposed to 100% T21 coverage. Effects in the same direction found for 8 and 10 graders but not statistically significant.
Tobacco 21's Impact Amid the E-Cigarette Surge	Critical	M. Roberts	2022	Cohort study	National Cancer Institute Ohio State University	USA	Columbus, Ohio	2017	2016 and 2018	n = 1140	Bespoke survey through University of Ohio	Cohort 1: 51.6% male, 48% female, 0.4% other Cohort 2: 52.9% female, 46.8% males, 0.3% other	First and third-year college students (mean age of 18.6 at study enrollment)	Cohort 1 (2018): 76.1% non-Hispanic White Cohort 2 (2018): 68.9% non-Hispanic White	z-score of 0 for both cohorts (based on social class growing up, current social class, and parent education)	Not reported	Tobacco 21	Local ordinance	Fines between $500-1000	Columbus city	N/A	Ever-use and past-30-day use of: cigarettes, cigars, cigarillos, smokeless tobacco, hookah, e-cigarettes and dual/poly use	First-year students in 2016	Third-year students in 2018 First-year students in 2018	Prospective analyses of pre-post changes between 2016 - 18 (McNemar tests) Cross-sectional analyses between 1st year 2016 and 1st year 2018 (Pearson x2 test)	Absolute risk difference	Cigarettes, past 30 day use: 1st years 2016 - 6.6% 1st year 2018 - 4.1%. Not statistically significant difference (Pearson x 2 test)	Unadjusted	Cigarettes, ever use: 1st years 2016 - 12.3% 3rd year 2018 - 22.9% 1st year 2018 - 9.5% Cigarettes, past 30 day use: 1st years 2016 - 6.6% 3rd year 2018 - 8.2% 1st year 2018 - 4.1%	Significant increases in cigarette ever use and past-30 day use between between same cohort 2016 and 2018. No statistical difference in cigarette use between first year 2016 and first year 2018, although differences in other product categories.
California's tobacco 21 minimum sales age law and adolescents' tobacco and nicotine use: differential associations among racial and ethnic groups	NI	J. Grube	2021	Repeated cross-sectional	National Institute on Alcohol Abuse and Alcoholism, National Institue on Drug Abuse, California Tobacco-Related Disease Research Programme.	USA	California	2016-06-01	2010-11 to 2017-18	n = 2,956,054	California Healthy Kids Survey	51% women	7th grade: 34% 9th grade: 35% 11th grade: 31%	Latinx: 49% Non-Latinx White: 22% American Indian/Alaska Native: 1% Native Hawaiian/Pacific Islander: 2% Asian Amiercan: 11% Black/African American: 4% Multiple race or unknown: 12%	Not reported	Not reported	SB-7 Tobacco products: minimum legal age	Outlaws sells, gives, or in any way furnishes to another person who is under 21 years of age any tobacco, cigarette, cigarette papers, blunts wraps, or any other preparation of tobacco, or any other instrument or paraphernalia that is designed for the smoking or ingestion of tobacco, products prepared from tobacco, or any controlled substance,	Fines between $400-$6000	California residents	Military personnel	Ever use Past 30-day use	California residents surveyed in 2016-2018	California residents surveyed in 2010-2015	Mixed-effects logistic regressions	Adjusted odds ratio	Lifetime cigarette smoking: 1.01 (1.00 to 1.03) Past 30-day cigarette smoking: 0.99 (0.97 - 1.01)	Sex, grade, race, ethnicity and survey year	11% reported lifetime cigarette smoking 6% reported smoking at least one cigarette in the past month 5% of students reported any lifetime smokeless tobacco use 3% reported smokeless tobacco use in last month	Not in cigarette use, although association found for smokeless tobacco and for certain population subgroups
Cigarette and cigar sales in Hawaii before and after implementation of a Tobacco 21 Law	Serious	J. Glover-Kudon	2021	Longitudinal	CDC Office on Smoking and Health	USA	Hawaii	2016-01-01	June 2012 - February 2017	Average monthly sales figures given	Nielson Company Universal Product Code	N/A	N/A	N/A	N/A	N/A	Varies by locality	Varies by locality	Varies by locality	Varies by locality	Varies by locality	Unit sales of cigarettes and cigars, broken down by flavoured/menthol	Hawaii residents	Rest of US (excl. Alaska and California)	Segmented regression analysis	Absolute risk difference	Change in average monthly unit sales, prepolicy to postpolicy: Hawaii −4.4%**, USA −10.6%** (Table 1)	Unadjusted	Not reported	Fall in cigarette sales in Hawaii but also in US as whole. Differential falls in cigars and menthol market proportion
Cigarette and cigar sales in Hawaii before and after implementation of a Tobacco 21 Law	Serious	J. Glover-Kudon	2021	Longitudinal	CDC Office on Smoking and Health	USA	California	2016-06-01	June 2012 - February 2017	Average monthly sales figures given	Nielson Company Universal Product Code	N/A	N/A	N/A	N/A	N/A	Varies by locality	Varies by locality	Varies by locality	Varies by locality	Varies by locality	Unit sales of cigarettes and cigars, broken down by flavoured/menthol	California residents	Rest of US (excl. Alaska and Hawaii)	Segmented regression analysis	Absolute risk difference	Change in average monthly unit sales, prepolicy to postpolicy: California −11.7%**, USA −10.6%** (Table 1)	Unadjusted	Not reported	Fall in cigarette sales in California, but also in US as whole. Differential falls in cigars and menthol market proportion
Community reductions in youth smoking after raising the minimum tobacco sales age to 21	Serious	S. Schneider	2016	Repeated cross-sectional	MetroWest Health Foundation	USA	Needham, Massachusetts	2005-04-01	2006-2012	n = 16 385 to 17 089 in each of four surveys	MetroWest Adolescent Health Survey	Not reported	Grades 9-12	Not reported	Not reported	Not reported	Article 1: Regulation Affecting Smoking and the Sale and Distribution of Tobacco Products in Needham,”	no person shall sell tobacco products or permit tobacco products to be sold to any person under the age of nineteen (19), with the legal age to sell tobacco products eventually rising to twenty-one (21) on April 1, 2005	A first violation could result in a tobacco permit suspension, which would require removal of all tobacco products from the sales floor and a fine of up to $100. A second violation within a two-year period could result in a vendor’s multiple-month permit suspension, and a third violation could trigger a complete tobacco permit revocation	Residents of Needham, Massachusetts	Unknown	Current cigarette smoking (past 30-day use) Cigarette purchase in store	Needham residents in each wave of the survey	Non-Needham residents in 16 surrounding communities west of Boston	Poisson regression model	Absolute risk difference	Current smoking between 2006 - 2010: reduction from 12.9% to 6.7% (interv.) 14.8% to 12.0% (control); p<0.01 For current cigarette use, exposed population reduction from 12.9% in 2006 to 5.5% in 2012. Comparator reduction from 14.8% in 2006 to 8.5 in 2012. No test provided across entire time period.	Race/ethnicity and socioeconomic status at the school level.	From 2006 to 2012 for current cigarette use, exposed population reduction from 12.9% to 5.5%. Comparator reduction from 14.8% to 8.5%.	Between 2006 - 2008 and 2008 - 2010, but not between 2010- 2012. Comparison not made between 2006 and 2012
E-cigarette and cigarette purchasing among young adults before and after implementation of California's tobacco 21 policy	Critical	S. Schiff	2021	Cohort study	National Cancer Institute at the National Institutes of Health (NIH) Food and Drug Administration (FDA) Center for Tobacco Products (CTP)	USA	Southern California	2016-06-01	2015/16 to 2016/17	n = 3,111 (15/16 = 1609 16/17 = 1502)	Southern California Children’s Health Study	Female: n = 841 (51.4%) Male: n = 796 (48.6%)	All participants pre survey over 18 and under 21, post survey, 11% over 21 and rest under 21	Hispanic white: n = 811 (49.5%) Non-Hispanic white: n = 614 (37.5%) Other: n = 212 (13.0%)	Not reported	Not reported	SB-7 Tobacco products: minimum legal age	Outlaws sells, gives, or in any way furnishes to another person who is under 21 years of age any tobacco, cigarette, cigarette papers, blunts wraps, or any other preparation of tobacco, or any other instrument or paraphernalia that is designed for the smoking or ingestion of tobacco, products prepared from tobacco, or any controlled substance,	Fines between $400-$6000	California residents	Military personnel	Past 30-day smoking Ever use smoking	Southern California residents aged 19-20 after implementation of T21 in California	Southern California residents aged 18-19 pre-implementation of T21 in California	Pre-and-post measurements	Absolute risk difference	Ever use, cigarette: Pre T-21 = 437 (27.8%) Post T-21 = 729 (49.1%) Past 30-day use, cigarette: Pre T21 = 150 (9.6%) Post T-21 = 164 (11.1%)	Unadjusted	Pre T-21 Ever use cigarette - 437 (27.8%) 30 day use - 159 (9.6%) Post T-21 - Ever use cigarette 515 (34.7%) 30 day use - 164 (11.1%)	Descriptive analyses that have not been unadjusted
Flavoured tobacco product restrictions in Massachusetts associated with reductions in adolescent cigarette and e-cigarette use	Moderate	S. Hawkins	2022	Repeated cross-sectional	American Lung Foundation	USA	Counties in Massachusetts	Various	Bienniel, 2011-2017	n = 9988	Massachusetts Youth Health Survey	49% female	Averaged 16.1 years of age	White: 67% Hispanic: 15% Black: 9% Asian: 5%	Not reported	Not reported	Varies by locality	Varies by locality	Varies by locality	Varies by locality	Varies by locality	Count variable of days smoked in the past month (0-30) Use of cigarettes in past 30 days	Resident in county in Massachussetts with T21 legislation enacted (measured as a % as smaller municipalities may have enacted) 0.6% in 2011, 55.5% by 2017	Resident in county in Massachussetts with no T21 legislation enacted	Difference in difference model using zero-inflated bionimal regression	Coefficient	Inflation model: 0.12 (−1.34 to 0.11)	Flavour restriction, smoke-free laws, sex, ethnicity, age, county fixed effects and year fixed effects	Prior month cigarette use 2011 - 13.0% Prior month cigarette use 2017 - 6.6%	Not across entire population, but 18 years old there was a differential effect.
Tobacco 21 adoption decreased sales of cigarette brands purchased by young people: a translation of population health survey data to gain insight into market data for policy analysis	Moderate	A. Liber	2022	Sales figures over time	American Cancer Society	USA	Us national	Various	January 2015 - October 2019	N/A	Nielsen Scantrack	N/A	N/A	N/A	N/A	N/A	Varies by locality	Varies by locality	Varies by locality	Varies by locality	Varies by locality	Cigarettes sales	Nielsen Designated Market Areas with at least 60% coverage of T21 laws	Nielsen Designated Market Areas with less than 60% coverage of T21 laws	Difference-in-difference regression Changing growth fixed effects	Coefficient	Diff-in-diff change in disproportionately young brands : −0.00156	Diff-in-diff: product price, metropolitan-area unemployment and seasonality Changing growth model: uses randomised placebo models to test goodness-of-fit	Not reported	Yes, larger changes in disproportionately young brands than age-proportionate and disproportionately old brands
Tobacco 21 policies in California and Hawaii and sales of cigarette packs: a difference-in-differences analysis	Serious	F. Ali	2020	Sales figures over time	Declared no specific grants	USA	California, Hawaii, Alaska, Colorado, Idaho, New Mexico, Utah, Washington and Wyoming.	2016-01-01	January 2014 - December 2018	660 months	Departments of Taxation	California male: 49.7% Comparator male: 50.4%	Total population of California: n = 38.8 million Total pop Western states: n = 3 million California: aged ≤ 24 = 33.7% Rest of Western states = 34.0%	California: Non-Hispanic White (38.3%) Non-Hispanic Black (5.7%) Non-Hispanic other races (17.3%) Hispanic (38.6%) Comparators: Non-Hispanic White (70.1%) Non-Hispanic Black (2.6%) Non-Hispanic other races (10.5%) Hispanic (16.8%)	California: College or higher (32.2%) Some college (30.1%) High school or less (37.8%) Comparators: College or higher (29.5%) Some college (35.6%) High school or less (34.9%)	N/A	SB-7 Tobacco products: minimum legal age	Outlaws sells, gives, or in any way furnishes to another person who is under 21 years of age any tobacco, cigarette, cigarette papers, blunts wraps, or any other preparation of tobacco, or any other instrument or paraphernalia that is designed for the smoking or ingestion of tobacco, products prepared from tobacco, or any controlled substance,	Fines between $400-$6000	California residents	Military personnel	Cigarette pack sales (millions)	California residents post T-21 implentation	7 other state residents	Difference-in-difference regression	Adjusted absolute risk difference	Versus intervention states: -9.41 (-15.52 to -3.30) (Table 2)	Tobacco control policies Year-month fixed effects State demographic characteristics (sex (males vs females), age (≤24 year vs >24 years), race/ethnicity (non-Hispanic whites, non-Hispanic blacks, non-Hispanic other races and Hispanic), education (college or higher, some college and high school or less) state populations	Not reported	Yes, signficiantly lower sales of cigarettes in intervention
Tobacco 21 policies in California and Hawaii and sales of cigarette packs: a difference-in-differences analysis	Serious	F. Ali	2020	Sales figures over time	Declared no specific grants	USA	California, Hawaii, Alaska, Colorado, Idaho, Nevada, New Mexico, Oregon, Utah, Washington and Wyoming.	2016-06-01	January 2014 - December 2018	660 months	Departments of Taxation	Hawaii male: 50.2% Comparator male: 50.4%	Total population of Hawaii: n = 1.4 million Total pop Western states: n = 3 million Hawaii: aged ≤ 24 = 31.0% Rest of Western states = 34.0%	Hawaii: Non-Hispanic White (22.4%) Non-Hispanic Black (1.8%) Non-Hispanic other races (65.6%) Hispanic (10.2%) Comparators: Non-Hispanic White (70.1%) Non-Hispanic Black (2.6%) Non-Hispanic other races (10.5%) Hispanic (16.8%)	Hawaii: College or higher (32.2%) Some college (34.5%) High school or less (33.5%) Comparators: College or higher (29.5%) Some college (35.6%) High school or less (34.9%)	N/A	Varies by locality	Varies by locality	Varies by locality	Varies by locality	Varies by locality	Cigarette pack sales (millions)	Hawaii residents post T-21 implentation	9 other state residents	Difference-in-difference regression	Adjusted absolute risk difference	Versus intervention states: -0.57 (-0.83 to -0.30) (Table 2)	Tobacco control policies Year-month fixed effects State demographic characteristics (sex (males vs females), age (≤24 year vs >24 years), race/ethnicity (non-Hispanic whites, non-Hispanic blacks, non-Hispanic other races and Hispanic), education (college or higher, some college and high school or less) state populations	Not reported	Yes, signficiantly lower sales of cigarettes in intervention
Measuring the impact of state and local Tobacco 21 policies in the U.S.: A longitudinal study of youth and young adults ages 15-21	Moderate	M. Patel	2023	Cohort study	Declared no specific grants	USA	US (national)	Various	May 2014 - May 2019	n = 13,990 (13,900 relating to cigarette use)	Truth Longitudinal Cohort	Female: n = 7166 (51.6%) Male: n = 6734 (48.5%)	Wave 1 - between 15-21, mean 17.91, SE 0.02)	Non-Hispanic White: n = 9173, 66% Non-Hispanic Black: n = 1328, 9.6% Hispanic: n = 1998, 14.4% Non-Hispanic other: n = 680, 4.9% Non-Hispanic multiracial: 5.2%	Live comfortably: n = 5368 (38.6%) Meet needs with a little left: n = 4935 (35.5%) Just meet basic expenses: n = 2660, (19.1%) Do not meet basic expenses: n = 937, (6.7%)	Not reported	Varies by locality	Varies by locality	Varies by locality	Varies by locality	Varies by locality	Current cigarette smoking (past 30-day use)	Those exposed to a "dose" of T21 policy; living in jurisdiction of a T21 policy = 100%, bordering coverage weighted based on proportion of county population covered by local T21 policies	Those unexposed directly or indirectly to T21 policy	Three sets of generalized linear models	Adjusted odds ratio	Cigarette use - model 1: 0.90 (CI 0.72 - 1.14) Cigarette use - model 2: 0.84 (CI 0.56 - 1.27)	Gender, race, ethnicity, education, financial situation, number of friends who smoke, and sensation seeking	Not reported	Lower odds for cigarette use associated with being in T21 policy area, however, not statistically significant
Local Tobacco 21 Policies are Associated With Lower Odds of Tobacco Use Among Adolescents (8/9 grade)	Serious	A. Wilhelm	2021	Repeated cross-sectional	Declared no specific grants	USA	Minnesota	Various, beginning July 2017	2016 and 2019	2016: n = 107981 2019: n = 102196	Minnesota Student Survey	2016N/2016Y/2019N/2019Y (%) Male: (49.8, 48.5, 48.6, 47.1) Female: (50.2 , 51.5 , 51.3, 52.8)	Grade/2016N/2016Y/2019N/2019Y (%) 8 (35.3, 35.2, 36.9, 38.2) 9 (35.4, 38.6, 35.0, 36.3) Grade/2016N/2016Y/2019N/2019Y (%) 11 (29.3, 26.2, 28.1 25.6)	Grade/2016N/2016Y/2019N/2019Y (%) Hispanic or Latino (8.8, 11.3 , 5.4, 9.1) Non-Hispanic Race American Indian or Alaska Native: (1.3, 0.4, 1.3, 0.4) Asian (5.1, 8.0, 6.0, 9.3) Black, African, or African American (4.7, 8.3, 5.8, 9.2) Native Hawaiian or other Pacific Islander (0.1, 0.2, 0.2, 0.1) White: (72.2, 62.8, 72.4, 61.2) Multiple race: (7.2, 8.2, 8.3, 9.9)	Economic Hardship 2016N/2016Y/2019N/2019Y (%) No: (90.9, 92.3, 91.7, 93.0) Yes: (9.1, 7.7, 8.3, 7.0)	Not provided	Varies by locality	Varies by locality	Varies by locality	Varies by locality	Varies by locality	Past 30-day cigarette use	Those living in a Minessota city or county that implemented a T21 policy between 2016 and 2019 survey (binary indicator)	Those living in a Minessota city or county that did not implement a T21 policy between 2016 and 2019 survey (binary indicator)	Generalized estimating equations	Adjusted odds ratio	Cigarettes, 8/9 grade: 0.81 (0.67, 0.99) Cigarettes, 11 grade: 1.2 (0.97, 1.48)	Stratified by 8/9 and 11th grades. Controls include female sex, race/ethnicity, economic hardship, school geographic location, and product specific tobacco use prevalence at the school building level in 2016.	Tobacco type/2016N/2016Y/2019N/2019Y (%) Any tobacco (13.4, 9.2, 18.2, 13.6) Cigarette (5.1, 3.1, 3.4, 2.4)	Significantly lower cigarette use in those exposed to T21 in Grades 8/9 No significant difference in cigarette use in Grade 11
The Effects of a Minimum Cigarette Purchase Age of 21 on Prenatal Smoking and Infant Health	Moderate	J. Yan	2014	Repeated cross-sectional	Center for Research in Economics and Strategy (CRES) and the Center for New Institutional Social Sciences (CNISS) at Washington University in Saint Louis	USA	Pennsylvania	1992 - 2002	1992 - 2001	n = 60710	Natality Detailed File for live births in Pennsylvania	Entirely female	20.982 (mean)	Non-Hispanic White: 75.3% Non-Hispanic Black: 17.9% Hispanic: 0.06%	12 years of education: 56.7% Less than 12 years of education: 20.7%	Not reported	Section 6306 of Pennsylvania Crime Code stated it was illegal to sell or furnish a tobacco product to any minor below age 21.3	State level	Unknown (suggests greater enforcement between 1994-1999	Unknown	Unknown	Cigarettes per day Prenatal smoking Cigarettes per day (smokers)	Pregnant women aged 20 - 20.75 years in Pennysylvania	Pregnant women aged 20.75 to 21.5 years	Quadratic polynomial	Absolute risk difference	Cigarettes per day: 0.387 (0.132), p = <0.001 Prenatal smoking: 0.012 (0.010), p = > 0.10 Cigarettes per day (smokers): 0.901 (0.310), p = <0.001	Conception year effects, size of mother’s county of residence, infant gender, mother’s race and ethnicity, father’s race and ethnicity, father’s age, mother’s education, mother married, father’s education, number of terminations, father’s age missing, infant preterm of small, mother's prenatal alcohol use, mother's drinks per week, mother's weight gain.	26.8%, mean 2.792 cigarettes per day	Significantly lower cigarettes smoked per day Non-significant association with reduced prenatal smoking
